# A comprehensive workflow for target adaptive sampling long-read sequencing applied to hereditary cancer patient genomes

**DOI:** 10.1101/2023.05.30.23289318

**Authors:** Wataru Nakamura, Makoto Hirata, Satoyo Oda, Kenichi Chiba, Ai Okada, Raúl Nicolás Mateos, Masahiro Sugawa, Naoko Iida, Mineko Ushiama, Noriko Tanabe, Hiromi Sakamoto, Yosuke Kawai, Katsushi Tokunaga, NCBN Controls WGS Consortium, Shinichi Tsujimoto, Norio Shiba, Shuichi Ito, Teruhiko Yoshida, Yuichi Shiraishi

## Abstract

Innovations in sequencing technology have led to the discovery of novel mutations that cause inherited diseases. However, many patients with suspected genetic diseases remain undiagnosed. Long-read sequencing technologies are expected to significantly improve the diagnostic rate by overcoming the limitations of short-read sequencing. In addition, Oxford Nanopore Technologies (ONT) offers a computationally-driven target enrichment technology, adaptive sampling, which enables intensive analysis of targeted gene regions at low cost. In this study, we developed an efficient computational workflow for target adaptive sampling long-read sequencing (TAS-LRS) and evaluated it through application to 33 genomes collected from suspected hereditary cancer patients. Our workflow can identify single nucleotide variants with nearly the same accuracy as the short-read platform and elucidate complex forms of structural variations. We also newly identified SVAs affecting the *APC* gene in two patients with familial adenomatous polyposis, as well as their sites of origin. In addition, we demonstrated that off-target reads from adaptive sampling, which are typically discarded, can be effectively used to accurately genotype common SNPs across the entire genome, enabling the calculation of a polygenic risk score. Furthermore, we identified allele-specific *MLH1* promoter hypermethylation in a Lynch syndrome patient. In summary, our workflow with TAS-LRS can simultaneously capture monogenic risk variants including complex structural variations, polygenic background as well as epigenetic alterations, and will be an efficient platform for genetic disease research and diagnosis.
