## Supplementary_data_1 for "A comprehensive workflow for target adaptive sampling long-read sequencing applied to hereditary cancer patient genomes"

### Sheet: SupplementaryData1
Supplementary Data 1: List of cancer predisposition genes selected by the National Cancer Center Hospital.
Chr	Start	End	Gene_Symbol
chr4	83449516	83495555	ABRAXAS1
chr11	67473025	67501154	AIP
chr14	104759348	104805751	AKT1
chr2	29182773	29931586	ALK
chr5	112700000	112856239	APC
chr11	108213066	108379102	ATM
chr3	142439234	142588733	ATR
chr17	65518562	65571648	AXIN2
chr3	52391007	52420008	BAP1
chr2	214715645	214819683	BARD1
chr15	90707345	90826166	BLM
chr10	86746618	86937969	BMPR1A
chr17	43034294	43135483	BRCA1
chr13	32305085	32410268	BRCA2
chr17	61669138	61873559	BRIP1
chr15	40151066	40231123	BUB1B
chr3	122173667	122301629	CASR
chr1	193112030	193264815	CDC73
chr16	68727291	68845537	CDH1
chr12	57737726	57762447	CDK4
chr12	12707367	12732369	CDKN1B
chr11	2873212	2895775	CDKN1C
chr9	21957751	22005301	CDKN2A
chr9	21992902	22019305	CDKN2B
chr1	50950744	50984634	CDKN2C
chr19	33289933	33312534	CEBPA
chr7	117470010	117678665	CFTR
chr22	28677742	28751838	CHEK2
chr5	138743417	138945034	CTNNA1
chr16	50732049	50811935	CYLD
chr11	47204973	47249217	DDB2
chr14	95076227	95168010	DICER1
chr2	231951244	232354350	DIS3L2
chr7	55009016	55221628	EGFR
chr17	12981611	13028027	ELAC2
chr2	47335157	47397020	EPCAM
chr19	45339836	45380588	ERCC2
chr2	127247289	127304144	ERCC3
chr16	13910137	13962348	ERCC4
chr13	102835866	102885995	ERCC5
chr6	151680495	152139619	ESR1
chr8	117784489	118121826	EXT1
chr11	44085662	44261962	EXT2
chr7	148797382	148894291	EZH2
chr1	50427027	50970267	FAF1
chr16	89727548	89826657	FANCA
chrX	14833404	14883069	FANCB
chr9	95089053	95327709	FANCC
chr3	10016413	10111932	FANCD2
chr6	35442337	35477102	FANCE
chr11	22612532	22635823	FANCF
chr9	35063838	35089942	FANCG
chr15	89233944	89327261	FANCI
chr2	58149242	58251350	FANCL
chr14	45125929	45210890	FANCM
chr1	241487602	241529799	FH
chr17	17202211	17247168	FLCN
chr9	98797669	98860081	GALNT12
chr3	128469426	128503201	GATA2
chr2	17743857	17798946	GEN1
chr20	58829717	58921192	GNAS
chrX	133525744	133995594	GPC3
chr15	32708003	32755106	GREM1
chr17	48714762	48738750	HOXB13
chr11	522241	545580	HRAS
chr1	10200569	10391603	KIF1B
chr4	54647956	54750715	KIT
chr12	25195245	25260936	KRAS
chr14	64996173	65112690	MAX
chr16	89903417	89930973	MC1R
chr11	64793509	64820686	MEN1
chr7	116662195	116808377	MET
chr3	69729463	69978336	MITF
chr3	36983349	37060846	MLH1
chr14	75003768	75061532	MLH3
chr11	94405569	94503874	MRE11
chr2	47393066	47577156	MSH2
chr5	80644651	80886815	MSH3
chr2	47685818	47820063	MSH6
chr1	45319162	45350470	MUTYH
chr8	89923330	89994667	NBN
chr17	31084926	31387677	NF1
chr22	29593555	29708598	NF2
chr5	177123078	177310213	NSD1
chr16	2029814	2057866	NTHL1
chr16	23593164	23651310	PALB2
chr4	168487051	168938457	PALLD
chr4	54219279	54308245	PDGFRA
chr4	41734081	41758725	PHOX2B
chr3	179138356	179250093	PIK3CA
chr7	5960924	6019106	PMS2
chr19	50374322	50428018	POLD1
chr12	132613761	132697342	POLE
chr6	43566184	43630523	POLH
chr7	124812385	124939983	POT1
chr17	60590182	60676280	PPM1D
chr10	70587347	70612759	PRF1
chr17	68502031	68561319	PRKAR1A
chr8	47763110	47970178	PRKDC
chr7	142739467	142763076	PRSS1
chr9	95432979	95527057	PTCH1
chr1	44809843	44853253	PTCH2
chr10	87853624	87981930	PTEN
chr3	46867720	46913799	PTH1R
chr5	132546976	132656349	RAD50
chr14	67809778	68740218	RAD51B
chr17	58682572	58745611	RAD51C
chr17	35082220	35130044	RAD51D
chr13	48293743	48491890	RB1
chr1	110328505	110356681	RBM15
chr12	21458909	21511635	RECQL
chr8	144501287	144527845	RECQL4
chr10	43067068	43140351	RET
chr17	76460895	76511790	RHBDF2
chr8	124464879	124498618	RNF139
chr17	58343675	58427582	RNF43
chr8	56057294	56084510	RPS20
chr21	34777800	35059344	RUNX1
chr7	66977679	67005587	SBDS
chr5	208240	267082	SDHA
chr11	61420104	61456733	SDHAF2
chr1	17008721	17064032	SDHB
chr1	161304380	161373206	SDHC
chr11	112076871	112130016	SDHD
chr20	18497519	18571415	SEC23B
chr16	3571180	3621606	SLX4
chr15	67055601	67205173	SMAD3
chr18	51019613	51095045	SMAD4
chr19	10950931	11072468	SMARCA4
chr22	23776930	23848009	SMARCB1
chr17	40614961	40658654	SMARCE1
chr5	147814581	147841671	SPINK1
chr19	1195777	1238431	STK11
chr10	102493971	102643535	SUFU
chr5	1243166	1305068	TERT
chr9	99095110	99164192	TGFBR1
chr3	30596600	30704142	TGFBR2
chr2	96238513	96275997	TMEM127
chr17	7651778	7697538	TP53
chr9	132881348	132954769	TSC1
chr16	2037976	2099491	TSC2
chr3	10131777	10163667	VHL
chr8	31023809	31186138	WRN
chr11	32377774	32445564	WT1
chr9	97664908	97707340	XPA
chr3	14135146	14188601	XPC
chr7	152634775	152686141	XRCC2
